# Comprehensive profiling of the mutational landscape of hidradenoma papilliferum validates key role of alterations in the PI3K/AKT pathway alterations

**DOI:** 10.1101/2025.03.31.25324887

**Authors:** Saamin Cheema, Louise van der Weyden, Kim Wong, Martin Del Castillo Velasco-Herrera, Jamie Billington, Ian Vermes, Elizabeth Anderson, Laura Allen, Nicolas de Saint Aubain, Michiel P. J. van der Horst, Ahmed K. Alomari, Carolin Mogler, Carlos Monteagudo, Derek Frew, Steven D. Billings, Mark J. Arends, Ingrid Ferreira, Thomas Brenn, David J. Adams

## Abstract

**Background:** Hidradenoma papilliferum (HP) is a rare, benign epithelial tumour arising from the anogenital mammary-like glands, that occurs almost exclusively in the anogenital region of middle-aged women. To-date, genetic characterisation of HP has identified recurrent somatic mutations in *PIK3CA* and *AKT1,* which appear to be mutually exclusive, and *PIK3R1* mutations in some cases without *PIK3CA* or *AKT1* mutations. However, these studies used small sample sizes and/or analysed a limited number of genes, thus the mutational landscape of HP remains incomplete.

**Objectives:** To better understand the molecular pathogenesis of HP by exploring the mutational landscape of these rare tumours and identifying candidate driver events.

**Methods:** In this retrospective, multi-institutional study, we collated a cohort of formalin-fixed paraffin-embedded HP cases (n=68) to perform whole-exome sequencing and RNA-sequencing.

**Results:** *PIK3CA* and *PIK3R1* were identified as significantly mutated, and thus, are statistically predicted driver genes of HP. The mutations, which were predominantly at known hotspots, were all predicted to be oncogenic/likely oncogenic. Mutation of *PIK3CA* and *PIK3R1* were mutually exclusive, consistent with these genes each encoding a subunit of the heterodimeric enzyme, PI3 kinase (PI3K), which functions via the PI3K/AKT/mTOR signalling pathway. Somatic mutations were also identified in other members of the PI3K/AKT/mTOR pathway (*AKT1/2*), receptors or receptor-associated proteins that signal via the PI3K/ATK/mTOR pathway (*ERBB3, IRS2*), or members of pathways that crosstalk with the PI3K/AKT/mTOR pathway (*AR* and *MAPK1*). The copy number landscape of HP revealed no recurrent alterations. Fusion gene analysis identified fusions in individual samples (*SMARCD3::ASXL2, STX17::ERO1B, ANKFY1::UBE2G1, IQGAP1::ZNF774* and *EXOC2::FRMD4B*), with only the latter two being previously reported in other cancer types. No significant evidence of human papillomavirus (HPV) sequence was found in the tumour samples.

**Conclusions:** Comprehensive characterisation of the mutational landscape of HP identified *PIK3CA* and *PIK3R1* as mutually exclusive driver genes. Taken together with mutation of other genes involved in PI3K/AKT signalling, our findings confirm a key role of the alteration of this pathway in the pathogenesis of HP. The absence of HPV sequences suggests HPV is not involved in the aetiology of HP.
