## Supplementary material for "Comprehensive profiling of the mutational landscape of hidradenoma papilliferum validates key role of alterations in the PI3K/AKT pathway alterations": Table S1

### Sheet: Legend
Table S1. Details of the hidradenoma papilliferum samples used in the study.
Sex is male (M) or female (F). Site_specific is the location of the tumour on the body (L, left; R, right). Site_group is head and neck, trunk or extremities. Abbreviations: indel, insertion/deletion; MNV, multi-nucleotide variant; SNV, single nucleotide variant.

### Sheet: Table S1
Sample number	Patient number	Diagnosis	Tissue	Site_specific	Site_group	Tumour type	Sex	Country of origin	Tumour DNA ID	Normal DNA ID	Tumour RNA ID	DNA cohort	CALLING: somatic SNV, MNV, indel	CALLING: germline SNV, MNV, indel	ANALYSIS: driver gene	ANALYSIS: tumour mutational burden	ANALYSIS: somatic copy no. alteration	ANALYSIS: viral DNA presence	ANALYSIS: fusion genes	ANALYSIS: viral RNA presence
1	1	Hidradenoma papilliferum	Soft tissue	Vulva/labia	Trunk	Primary	F	Netherlands	PD54712a	-	PR54712a	Validation (no matched normal)	Yes	-	-	-	-	Yes	Yes	Yes
2	2	Hidradenoma papilliferum	Soft tissue	Perineum	Trunk	Primary	F	Netherlands	PD54713a	-	PR54713a	Validation (no matched normal)	Yes	-	-	-	-	Yes	Yes	Yes
3	3	Hidradenoma papilliferum	Skin	Vulva	Trunk	Primary	F	Netherlands	-	-	PR54714a	-	-	-	-	-	-	-	Yes	Yes
4	4	Hidradenoma papilliferum	Skin	Labia (R)	Trunk	Primary	F	Netherlands	PD54715a	-	PR54715a	Validation (no matched normal)	Yes	-	-	-	-	Yes	Yes	Yes
5	5	Hidradenoma papilliferum	Soft tissue	Labia (R)	Trunk	Primary	F	Netherlands	PD54716a	-	PR54716a	Validation (no matched normal)	Yes	-	-	-	-	Yes	Yes	Yes
6	6	Hidradenoma papilliferum	Soft tissue	Labia (L)	Trunk	Primary	F	Netherlands	PD54717a	PD54717b	PR54717a	Discovery (matched normal present)	Yes	Yes	Yes	Yes	Yes	Yes	Yes	Yes
7	7	Hidradenoma papilliferum	Skin	Labia (L)	Trunk	Primary	F	Netherlands	PD54718a	PD54718b	PR54718a	Discovery (matched normal present)	Yes	Yes	Yes	Yes	Yes	Yes	Yes	Yes
8	8	Hidradenoma papilliferum	Soft tissue	Labia (R)	Trunk	Primary	F	Netherlands	PD54719a	-	PR54719a	Validation (no matched normal)	Yes	-	-	-	-	Yes	Yes	Yes
9	9	Hidradenoma papilliferum	Skin	Vulva/labia (L)	Trunk	Primary	F	Netherlands	PD54720a	-	PR54720a	Validation (no matched normal)	Yes	-	-	-	-	Yes	Yes	Yes
10	10	Hidradenoma papilliferum	Skin	Groin (R)	Trunk	Primary	F	USA	PD54721a	-	-	Validation (no matched normal)	Yes	-	-	-	-	Yes	-	-
11	11	Hidradenoma papilliferum	Skin	Vulva (R, labium)	Trunk	Primary	F	Canada	PD54722a	PD54722b	PR54722a	Discovery (matched normal present)	Yes	Yes	Yes	Yes	Yes	Yes	Yes	Yes
12	12	Hidradenoma papilliferum	Skin	Vulva (R)	Trunk	Primary	F	Canada	PD54723a	PD54723b	PR54723a	Discovery (matched normal present)	Yes	Yes	Yes	Yes	Yes	Yes	Yes	Yes
13	13	Hidradenoma papilliferum	Skin	Vulva (R)	Trunk	Primary	F	Canada	PD54724a	-	PR54724a	Validation (no matched normal)	Yes	-	-	-	-	Yes	Yes	Yes
14	14	Hidradenoma papilliferum	Skin	Vulva (R, labium minus)	Trunk	Primary	F	Canada	PD54725a	-	PR54725a	Validation (no matched normal)	Yes	-	-	-	-	Yes	Yes	Yes
15	15	Hidradenoma papilliferum	Skin	Vulva (L, labium majus)	Trunk	Primary	F	Canada	PD54726a	PD54726b	PR54726a	Discovery (matched normal present)	Yes	Yes	Yes	Yes	Yes	Yes	Yes	Yes
16	16	Hidradenoma papilliferum	Skin	Vulva	Trunk	Primary	F	Canada	PD54727a	PD54727b	PR54727a	Discovery (matched normal present)	Yes	Yes	Yes	Yes	Yes	Yes	Yes	Yes
17	17	Hidradenoma papilliferum	Skin	Perineal body	Trunk	Primary	F	Canada	PD54728a	PD54728b	PR54728a	Discovery (matched normal present)	Yes	Yes	Yes	Yes	Yes	Yes	Yes	Yes
18	18	Hidradenoma papilliferum	Skin	Vulva (R)	Trunk	Primary	F	Canada	PD54729a	PD54729b	PR54729a	Discovery (matched normal present)	Yes	Yes	Yes	Yes	Yes	Yes	Yes	Yes
19	19	Hidradenoma papilliferum	Skin	Vulva (L, labium majus)	Trunk	Primary	F	Canada	PD54730a	-	PR54730a	Validation (no matched normal)	Yes	-	-	-	-	Yes	Yes	Yes
20	20	Hidradenoma papilliferum	Skin	Vulva	Trunk	Primary	F	Canada	PD54731a	PD54731b	PR54731a	Discovery (matched normal present)	Yes	Yes	Yes	Yes	Yes	Yes	Yes	Yes
21	21	Hidradenoma papilliferum	Skin	Vulva	Trunk	Unknown	F	Canada	PD54847a	PD54847b	PR54847a	Discovery (matched normal present)	Yes	Yes	Yes	Yes	Yes	Yes	Yes	Yes
22	22	Hidradenoma papilliferum	Skin	Vulva (labium majus)	Trunk	Primary	F	Canada	PD54732a	PD54732b	PR54732a	Discovery (matched normal present)	Yes	Yes	Yes	Yes	Yes	Yes	Yes	Yes
23	23	Hidradenoma papilliferum	Skin	Vulva	Trunk	Primary	F	Canada	PD54733a	PD54733b	PR54733a	Discovery (matched normal present)	Yes	Yes	Yes	Yes	Yes	Yes	Yes	Yes
24	24	Hidradenoma papilliferum	Skin	Vulva (L, labium)	Trunk	Primary	F	Canada	PD54734a	PD54734b	PR54734a	Discovery (matched normal present)	Yes	Yes	Yes	Yes	Yes	Yes	Yes	Yes
25	25	Hidradenoma papilliferum	Skin	Vulva (R, labium majus)	Trunk	Primary	F	Canada	PD54735a	PD54735b	PR54735a	Discovery (matched normal present)	Yes	Yes	Yes	Yes	Yes	Yes	Yes	Yes
26	26	Hidradenoma papilliferum	Skin	Vulva (L, labium)	Trunk	Primary	F	Canada	PD54736a	PD54736b	PR54736a	Discovery (matched normal present)	Yes	Yes	Yes	Yes	Yes	Yes	Yes	Yes
27	27	Hidradenoma papilliferum	Skin	Vulva (R, labium)	Trunk	Primary	F	Canada	PD54737a	PD54737b	PR54737a	Discovery (matched normal present)	Yes	Yes	Yes	Yes	Yes	Yes	Yes	Yes
28	28	Hidradenoma papilliferum	Skin	Vulva (R)	Trunk	Primary	F	Canada	PD54739a	PD54739b	PR54739a	Discovery (matched normal present)	Yes	Yes	Yes	Yes	-	Yes	Yes	Yes
29	29	Hidradenoma papilliferum	Skin	Vulva (R, labium)	Trunk	Primary	F	Canada	PD54740a	PD54740b	PR54740a	Discovery (matched normal present)	Yes	Yes	Yes	Yes	Yes	Yes	Yes	Yes
30	30	Hidradenoma papilliferum	Skin	Vulva (L, perineum)	Trunk	Primary	F	Canada	PD54741a	PD54741b	PR54741a	Discovery (matched normal present)	Yes	Yes	Yes	Yes	Yes	Yes	Yes	Yes
31	31	Hidradenoma papilliferum	Skin	Anus	Trunk	Primary	F	USA	PD54742a	PD54742b	PR54742a	Discovery (matched normal present)	Yes	Yes	Yes	Yes	Yes	Yes	Yes	Yes
32	32	Hidradenoma papilliferum	Skin	Vulva (labia)	Trunk	Primary	F	USA	PD54743a	PD54743b	PR54743a	Discovery (matched normal present)	Yes	Yes	Yes	Yes	Yes	Yes	Yes	Yes
33	33	Hidradenoma papilliferum	Skin	Vulva	Trunk	Primary	F	USA	PD54744a	PD54744b	PR54744a	Discovery (matched normal present)	Yes	Yes	Yes	Yes	Yes	Yes	Yes	Yes
34	34	Hidradenoma papilliferum	Skin	Vulva	Trunk	Primary	F	Edinburgh	-	-	PR57609a		-	-	-	-	-	-	Yes	Yes
35	35	Hidradenoma papilliferum	Skin	Vluva (L, labium)	Trunk	Primary	F	Edinburgh	PD57610a	PD57610b	PR57610a	Discovery (matched normal present)	Yes	Yes	Yes	Yes	Yes	Yes	Yes	Yes
36	36	Hidradenoma papilliferum	Skin	Perianal	Trunk	Primary	F	Edinburgh	PD57612a	PD57612b	PR57612a	Discovery (matched normal present)	Yes	Yes	Yes	Yes	Yes	Yes	Yes	Yes
37	37	Hidradenoma papilliferum	Skin	Vulva (R, labium)	Trunk	Primary	F	Edinburgh	PD57613a	PD57613b	PR57613a	Discovery (matched normal present)	Yes	Yes	Yes	Yes	Yes	Yes	Yes	Yes
38	38	Hidradenoma papilliferum	Skin	Vulva	Trunk	Primary	F	Edinburgh	PD57614a	-	-	Validation (no matched normal)	Yes	-	-	-	-	Yes	-	-
39	39	Hidradenoma papilliferum	Skin	Vulva (L, labium)	Trunk	Primary	F	Edinburgh	PD57618a	-	PR57618a	Validation (no matched normal)	Yes	-	-	-	-	Yes	Yes	Yes
40	40	Hidradenoma papilliferum	Skin	Vulva (L, labium)	Trunk	Primary	F	Edinburgh	PD57619a	-	-	Validation (no matched normal)	Yes	-	-	-	-	Yes	-	-
41	41	Hidradenoma Papilliferum	Skin	Labia mayora	Trunk	Primary	F	Germany	PD57620a	-	PR57620a	Validation (no matched normal)	Yes	-	-	-	-	Yes	Yes	Yes
42	42	Hidradenoma Papilliferum	Skin	Vulva	Trunk	Primary	F	Germany	PD57622a	-	PR57622a	Validation (no matched normal)	Yes	-	-	-	-	Yes	Yes	Yes
43	43	Hidradenoma Papilliferum	Skin	Labia mayora	Trunk	Primary	F	Germany	PD57623a	-	PR57623a	Validation (no matched normal)	Yes	-	-	-	-	Yes	Yes	Yes
44	44	Hidradenoma Papilliferum	Skin	Vulva	Trunk	Primary	F	Germany	PD57624a	-	PR57624a	Validation (no matched normal)	Yes	-	-	-	-	Yes	Yes	Yes
45	45	Hidradenoma papilliferum	Skin	Vulva	Trunk	Primary	F	Belgium	PD57625a	-	-	Validation (no matched normal)	Yes	-	-	-	-	Yes	-	-
46	46	Hidradenoma papilliferum	Skin	Labium major	Trunk	Primary	F	Belgium	PD57626a	-	-	Validation (no matched normal)	Yes	-	-	-	-	Yes	-	-
47	47	Hidradenoma papilliferum	Skin	Labium	Trunk	Primary	F	Belgium	PD57627a	-	-	Validation (no matched normal)	Yes	-	-	-	-	Yes	-	-
48	48	Hidradenoma papilliferum	Skin	Labium major	Trunk	Primary	F	Belgium	PD57628a	-	PR57628a	Validation (no matched normal)	Yes	-	-	-	-	Yes	Yes	Yes
49	49	Hidradenoma papilliferum	Skin	Vulva	Trunk	Primary	F	Belgium	PD57629a	-	PR57629a	Validation (no matched normal)	Yes	-	-	-	-	Yes	Yes	Yes
50	50	Hidradenoma papilliferum	Skin	Vulva, para-clitoris	Trunk	Primary	F	Belgium	PD57630a	-	PR57630a	Validation (no matched normal)	Yes	-	-	-	-	Yes	Yes	Yes
51	51	Hidradenoma papilliferum	Skin	Vulva	Trunk	Primary	F	Belgium	PD57631a	-	PR57631a	Validation (no matched normal)	Yes	-	-	-	-	Yes	Yes	Yes
52	52	Hidradenoma papilliferum	Skin	Vulva	Trunk	Primary	F	Belgium	PD57632a	-	PR57632a	Validation (no matched normal)	Yes	-	-	-	-	Yes	Yes	Yes
53	53	Hidradenoma papilliferum	Skin	Vagina	Trunk	Primary	F	Belgium	-	-	PR57633a	-	-	-	-	-	-	-	Yes	Yes
54	54	Hidradenoma papilliferum	Skin	Labium minor	Trunk	Primary	F	Belgium	PD57634a	PD57634b	PR57634a	Discovery (matched normal present)	Yes	Yes	Yes	Yes	Yes	Yes	Yes	Yes
55	55	Hidradenoma papilliferum	Skin	Clitoris	Trunk	Primary	F	Belgium	PD57635a	PD57635b	PR57635a	Discovery (matched normal present)	Yes	Yes	Yes	Yes	Yes	Yes	Yes	Yes
56	56	Hidradenoma papilliferum	Skin	Vulva	Trunk	Primary	F	Belgium	PD57636a	PD57636b	-	Discovery (matched normal present)	Yes	Yes	Yes	Yes	Yes	Yes	-	-
57	57	Hidradenoma papilliferum	Skin	Vulva	Trunk	Primary	F	Belgium	-	-	PR57637a	-	-	-	-	-	-	-	Yes	Yes
58	58	Hidradenoma papilliferum	Skin	Vagina	Trunk	Primary	F	Belgium	PD57638a	PD57638b	PR57638a	Discovery (matched normal present)	Yes	Yes	Yes	Yes	Yes	Yes	Yes	Yes
59	59	Hidradenoma papilliferum	Skin	Labium major	Trunk	Primary	F	Belgium	PD57639a	-	PR57639a	Validation (no matched normal)	Yes	-	-	-	-	Yes	Yes	Yes
60	60	Hidradenoma papilliferum	Skin	Vulva	Trunk	Primary	F	Belgium	PD57640a	-	PR57640a	Validation (no matched normal)	Yes	-	-	-	-	Yes	Yes	Yes
61	61	Hidradenoma Papilliferum	Skin	Perianal	Trunk	Primary	F	Spain	PD62273a	-	PR62273a	Validation (no matched normal)	Yes	-	-	-	-	Yes	Yes	Yes
62	62	Hidradenoma papilliferum	Skin	Vulva	Trunk	Primary	F	USA	PD62278a	PD62278b	PR62278a	Discovery (matched normal present)	Yes	Yes	Yes	Yes	Yes	Yes	Yes	Yes
63	63	Hidradenoma papilliferum	Skin	Perianal	Trunk	Primary	F	USA	PD62279a	PD62279b	PR62279a	Discovery (matched normal present)	Yes	Yes	Yes	Yes	Yes	Yes	Yes	Yes
64	64	Hidradenoma papilliferum	Skin	Labia	Trunk	Primary	F	USA	PD62280a	PD62280b	PR62280a	Discovery (matched normal present)	Yes	Yes	Yes	Yes	Yes	Yes	Yes	Yes
65	65	Hidradenoma papilliferum	Skin	Labia	Trunk	Primary	F	USA	PD62281a	PD62281b	PR62281a	Discovery (matched normal present)	Yes	Yes	Yes	Yes	Yes	Yes	Yes	Yes
66	66	Hidradenoma papilliferum	Skin	Labia	Trunk	Primary	F	USA	PD62282a	-	PR62282a	Validation (no matched normal)	Yes	-	-	-	-	Yes	Yes	Yes
67	67	Hidradenoma papilliferum	Skin	Vulva	Trunk	Primary	F	Spain	PD60087a	PD60087b	-	Discovery (matched normal present)	Yes	Yes	Yes	Yes	Yes	Yes	-	-
68	68	Hidradenoma papilliferum	Skin	Vulva	Trunk	Primary	F	Belgium	PD60077a	PD60077b	PR60077a	Discovery (matched normal present)	Yes	Yes	Yes	Yes	Yes	Yes	Yes	Yes
